# Nowcasting outbreak case and death counts from open-source reporting A validation on the 2026 Ebola (Bundibugyo) outbreak in the Democratic Republic of the Congo

**DOI:** 10.64898/2026.09.05.26362336

**Authors:** Rickard Nyman

## Abstract

Official outbreak counts are authoritative but published with delay. Between situation reports, a response team either works from a number that is several days old or extrapolates the official trend forward. We assess whether open-source reporting can reduce this gap. On the 2026 DRC Ebola outbreak we reconstruct the cumulative case and death curves from open sources, anchor them to the latest official figure, and project to the present. In a real-time (vintage) backtest over roughly ten weeks, using only reports available at each point, the open-source nowcast is comparable to simple extrapolation when the official figure is fresh, but once the official figure is stale by four to five days for cases, and about six for deaths, it is materially more accurate, cutting the median case-count error by about two thirds (12.6% to 3.9%) at a one-week lag. The advantage is concentrated at the phase transitions, where the official trend turns and any extrapolation of it is furthest from the truth: there the open-source nowcast roughly halves the error of extrapolation for both cases and deaths, while in steady periods the two are comparable and the added value is small. During fast growth the estimate has an asymmetric downside tail, so decisions between reports should rest on the interval, not the point alone.
