## Supplementary material for "Nowcasting outbreak case and death counts from open-source reporting A validation on the 2026 Ebola (Bundibugyo) outbreak in the Democratic Republic of the Congo": Reproducibility bundle: extracted figures, official series, and backtest code: official_cases_live.csv

nom	date	national_cumulative_confirmed_cases
DRC	2026-05-14	8
DRC	2026-05-17	13
DRC	2026-05-18	33
DRC	2026-05-19	51
DRC	2026-05-20	64
DRC	2026-05-21	83
DRC	2026-05-22	91
DRC	2026-05-23	101
DRC	2026-05-24	105
DRC	2026-05-25	106
DRC	2026-05-26	121
DRC	2026-05-27	125
DRC	2026-05-28	210
DRC	2026-05-29	263
DRC	2026-05-30	282
DRC	2026-05-31	321
DRC	2026-06-01	344
DRC	2026-06-02	363
DRC	2026-06-03	381
DRC	2026-06-04	452
DRC	2026-06-05	488
DRC	2026-06-06	515
DRC	2026-06-07	550
DRC	2026-06-08	598
DRC	2026-06-09	635
DRC	2026-06-10	676
DRC	2026-06-11	689
DRC	2026-06-13	782
DRC	2026-06-14	808
DRC	2026-06-15	837
DRC	2026-06-16	875
DRC	2026-06-17	896
DRC	2026-06-18	933
DRC	2026-06-19	956
DRC	2026-06-20	1003
DRC	2026-06-21	1048
DRC	2026-06-22	1094
DRC	2026-06-23	1118
DRC	2026-06-24	1155
DRC	2026-06-25	1203
DRC	2026-06-27	1274
DRC	2026-06-29	1333
DRC	2026-06-30	1406
DRC	2026-07-01	1460
DRC	2026-07-02	1502
DRC	2026-07-03	1528
DRC	2026-07-04	1561
DRC	2026-07-05	1624
DRC	2026-07-06	1708
DRC	2026-07-07	1759
DRC	2026-07-08	1792
DRC	2026-07-09	1830
DRC	2026-07-10	1873
DRC	2026-07-11	1926
DRC	2026-07-13	2011
DRC	2026-07-15	2124
DRC	2026-07-17	2267
DRC	2026-07-18	2344
DRC	2026-07-19	2423
DRC	2026-07-20	2473
DRC	2026-07-22	2905
DRC	2026-07-23	2973
DRC	2026-07-25	3200
DRC	2026-07-26	3262
DRC	2026-07-27	3360
DRC	2026-07-30	3605
DRC	2026-07-31	3674
DRC	2026-08-01	3748
DRC	2026-08-02	3802
DRC	2026-08-03	3874
DRC	2026-08-04	3973
DRC	2026-08-08	4209
DRC	2026-08-09	4381
DRC	2026-08-10	4449
DRC	2026-08-11	4566
DRC	2026-08-15	4945
DRC	2026-08-17	5105
DRC	2026-08-19	5290
DRC	2026-08-20	5375
DRC	2026-08-22	5514
DRC	2026-08-24	5656
