## Supplementary material for "Nowcasting outbreak case and death counts from open-source reporting A validation on the 2026 Ebola (Bundibugyo) outbreak in the Democratic Republic of the Congo": Reproducibility bundle: extracted figures, official series, and backtest code: official_deaths.csv

nom	date	national_cumulative_confirmed_deaths
DRC	2026-05-14	4
DRC	2026-05-17	4
DRC	2026-05-18	4
DRC	2026-05-19	4
DRC	2026-05-20	6
DRC	2026-05-21	9
DRC	2026-05-22	10
DRC	2026-05-23	10
DRC	2026-05-24	10
DRC	2026-05-25	12
DRC	2026-05-26	17
DRC	2026-05-27	17
DRC	2026-05-28	17
DRC	2026-05-29	42
DRC	2026-05-30	42
DRC	2026-05-31	48
DRC	2026-06-01	60
DRC	2026-06-02	62
DRC	2026-06-03	64
DRC	2026-06-04	82
DRC	2026-06-05	86
DRC	2026-06-06	91
DRC	2026-06-07	101
DRC	2026-06-08	115
DRC	2026-06-09	127
DRC	2026-06-10	136
DRC	2026-06-11	139
DRC	2026-06-13	181
DRC	2026-06-14	192
DRC	2026-06-15	196
DRC	2026-06-16	202
DRC	2026-06-17	232
DRC	2026-06-18	245
DRC	2026-06-19	247
DRC	2026-06-20	254
DRC	2026-06-21	267
DRC	2026-06-22	277
DRC	2026-06-23	291
DRC	2026-06-24	304
DRC	2026-06-25	321
DRC	2026-06-27	360
DRC	2026-06-29	399
DRC	2026-06-30	438
DRC	2026-07-01	452
DRC	2026-07-02	473
DRC	2026-07-03	492
DRC	2026-07-04	506
DRC	2026-07-05	521
DRC	2026-07-06	580
DRC	2026-07-07	600
DRC	2026-07-08	625
DRC	2026-07-09	648
DRC	2026-07-10	672
DRC	2026-07-11	702
DRC	2026-07-13	754
DRC	2026-07-15	828
DRC	2026-07-17	893
DRC	2026-07-18	930
DRC	2026-07-19	967
DRC	2026-07-20	999
DRC	2026-07-22	1269
DRC	2026-07-23	1309
DRC	2026-07-25	1405
DRC	2026-07-26	1437
DRC	2026-07-27	1487
DRC	2026-07-30	1587
DRC	2026-07-31	1621
DRC	2026-08-01	1657
DRC	2026-08-02	1707
DRC	2026-08-03	1751
